# TACR3 variant confers resilience to aging and Alzheimer’s disease

**DOI:** 10.64898/2026.06.06.26355071

**Authors:** Nicolas Ruffini, Florian Udo Fischer, Robert Subirana Slotos, Julia Goschke, Leon Scholz, Kristel Knaepen, Stefan Hüttelmaier, Helen Morrison, Theresa Steffan, Ann-Sophie Pabst, Jennifer Winter, Bernhard Baier, Andreas Mierau, Harald Binder, Alexander Drzezga, Stefan Teipel, Andreas Fellgiebel, Kristina Endres, Oliver Tüscher, the Alzheimer’s Disease Neuroimaging Initiative, the German AgeGain study group

## Abstract

**Background:** While genetic factors strongly influence brain aging trajectories, variants conferring cognitive resilience remain poorly characterized. The neurokinin-3 receptor (NK3-R), encoded by Tachykinin Receptor 3 (*TACR3)*, modulates cholinergic signaling in memory circuits vulnerable to aging. Previous studies linked the non-WT expression of the *TACR3* variant rs2765 with cognitive decline and reduced volume of the hippocampus and basal forebrain, but systematic replication and mechanistic validation were lacking.

**Methods:** We investigated rs2765 in the preregistered AgeGain cohort of cognitively healthy older adults (n=188) with independent validation in the ADNI cohort (n=809) which includes persons with and without Alzheimer’s Disease (AD) that show healthy cognition, mild cognitive impairment or dementia. Analyses integrated structural neuroimaging, longitudinal cognitive assessments, epigenetic aging (PhenoAge), genome-wide methylation profiling, and mechanistic validation through luciferase assays and cross-species protein expression studies.

**Results:** The infrequent protective rs2765 WT variant, found in 12.8% of Europeans, conferred 49% slower cognitive decline (*p* = 0.002) for amyloid-positive individuals of the ADNI cohort and 3.7 years younger epigenetic age (*p* = 0.013, 95% CI: 0.79-6.67 years) in the cognitively healthy AgeGain cohort. WT carriers showed larger hippocampal and basal forebrain volumes across cohorts, with Allen Brain Atlas integration revealing these outcomes to occur exclusively in regions where *TACR3* expression positively correlated with gray matter volume. Mechanistically, the non-WT variant ameliorated RBMX-mediated post-transcriptional regulation, reducing NK3-R protein expression by 25-40% *in vitro* and *ex vivo* murine brain slice models. Senescence-accelerated mice exhibited reduced endogenous NK3-R expression, phenocopying the predicted functional consequences of the variant. In AgeGain participants, genome-wide methylation profiling identified 2,313 differentially methylated CpGs affecting 228 pathways spanning glutamatergic signaling, acetylcholine receptor pathways, chromatin remodeling, and angiogenesis, suggesting coordinated molecular reprogramming from synaptic function to systemic aging.

**Conclusions:** rs2765 WT confers resilience to age- and AD-related cognitive decline through RBMX-dependent regulation of NK3-R expression, with effects of remarkable size cascading from memory to systemic aging. rs2765 genotyping could stratify individuals for NK3-R modulator therapy (e.g., fezolinetant or senktides) and identify those maintaining function despite pathological burden, complementing APOE-based risk assessment in precision geromedicine.
