## Supplementary Table 1 - Sample sizes for "TACR3 variant confers resilience to aging and Alzheimer’s disease"

### Sheet: Sheet1
	AgeGain		ADNI full		ADNI CN Abeta-
Genotype N	188		809		121
gg	25		111		17
ag	86		366		50
aa	77		332		54
Demographics
female	94		363		64
male	94		446		57
age	68.16	±5.463485	73.0336	±7.149315	74.2769	±6.090563
age range	from 60	to 88	from 55	to 91.4	from 56.2	to 89.6
MRI Analyses
N hippocampal volumes	173		799		-
N voxelwise GMV^c	173		778		-
Cognition analyses
N	188		729		121
cn	188		247		121
mci	-		434		-
dementia	-		48		-
amyloidosis			442		-
Instrument	VLMT 7		ADAS13		ADAS13
values	9.441	±3.031348	13.8361	±7.773384	8.6776	±4.12666
range	from 3	to 15	from 0	to 52	from 0	to 23
